# Structured Ethical Review for Wastewater-Based Testing

**DOI:** 10.1101/2023.06.12.23291231

**Authors:** Devin A. Bowes, Amanda Darling, Erin M. Driver, Devrim Kaya, Rasha Maal-Bared, Lisa M. Lee, Kenneth Goodman, Sangeet Adhikari, Srijan Aggarwal, Aaron Bivins, Zuzana Bohrerova, Alasdair Cohen, Claire Duvallet, Rasha A. Elnimeiry, Justin M. Hutchison, Vikram Kapoor, Ishi Keenum, Fangqiong Ling, Deborah Sills, Ananda Tiwari, Peter Vikesland, Ryan Ziels, Cresten Mansfeldt

## Abstract

Wastewater-based testing (WBT) for SARS-CoV-2 has rapidly expanded over the past three years due to its ability to provide a comprehensive measurement of disease prevalence independent of clinical testing. The development and simultaneous application of the field blurred the boundary between measuring biomarkers for research activities and for pursuit of public health goals, both areas with well-established ethical frameworks. Currently, WBT practitioners do not employ a standardized ethical review process (or associated data management safeguards), introducing the potential for adverse outcomes for WBT professionals and community members. To address this deficiency, an interdisciplinary group developed a framework for a structured ethical review of WBT. The workshop employed a consensus approach to create this framework as a set of 11-questions derived from primarily public health guidance because of the common exemption of wastewater samples to human subject research considerations. This study retrospectively applied the set of questions to peer-reviewed published reports on SARS-CoV-2 monitoring campaigns covering the emergent phase of the pandemic from March 2020 to February 2022 (n=53). Overall, 43% of the responses to the questions were unable to be assessed because of lack of reported information. It is therefore hypothesized that a systematic framework would at a minimum improve the communication of key ethical considerations for the application of WBT. Consistent application of a standardized ethical review will also assist in developing an engaged practice of critically applying and updating approaches and techniques to reflect the concerns held by both those practicing and being monitored by WBT supported campaigns.

**Synopsis:** Development of a structured ethical review facilitates retrospective analysis of published studies and drafted scenarios in the context of wastewater-based testing.
